# CSF estrogen, neuroinflammatory markers, and brain networks in middle-aged and older Black and White Women

**DOI:** 10.1101/2025.05.09.25327299

**Authors:** William T. Hu, Brittany Butts, Maria Misiura, Danielle D. Verble, Enid Swatson, Chloe Park, Jordan Watson, Bruno Hammerschlag, Ashima Nayyar, Naveen Korrapati, Lynn Marie Trotti, Karima Benameur, Laura M. Scorr, Michelle M. Mielke, Whitney Wharton

**Affiliations:** Cognitive Neurology and Alzheimer’s Disease, Rutgers-Robert Wood Johnson Medical School; Center for Healthy Aging Research, Rutgers Institute for Health, Rutgers Health, New Brunswick, New Jersey, USA; Nell Hodgson Woodruff School of Nursing and Emory University, Atlanta Georgia, USA; School of Medicine, Emory University, Atlanta Georgia, USA; Georgia State University, Atlanta, Georgia, USA; Department of Epidemiology and Prevention, Wake Forest University School of Medicine, Winston-Salem, North Carolina, USA

**Keywords:** Estrogen, health disparities, chemokine/cytokine, complement, hormone replacement therapy, MRI, Alzheimer’s disease

## Abstract

Neuroprotective properties of estrogen have poorly translated to reduced neurodegeneration in clinical trials of systemic estrogen replacement therapy. To more directly assess biological processes associated with brain estrogen (estrone, estradiol) levels, we recruited 81 women (42 non-white) and 28 men (13 non-white) for cerebrospinal fluid (CSF) proteomic and volumetric brain analysis. In these mostly post-menopausal women, we found low CSF estrogen levels to only modest correlate with their corresponding plasma levels. Aptamer-based proteomic analysis of CSF markers for inflammation, proteolysis, and DNA/RNA regulation revealed higher CSF estrogen to associate with changes involved in recruitment or activation of neutrophils, monocytes, and complement-related proteins in a race-dependent fashion. Parallel MRI analysis correlated higher CSF estrogen with smaller volumes of the brain somatosensory and posterior-medial networks without influence from cognition or neurodegeneration. These outcomes were only partially associated with plasma estrogens, reinforcing the need for improved CSF estrogen analysis to elucidate brain-specific effects.
