## Supplementary material for "CSF estrogen, neuroinflammatory markers, and brain networks in middle-aged and older Black and White Women": Table S3

### Sheet: Captions
Table S3.1	Principal component (PC) analysis output of FreeSurfer-generated regional brain volumes. Loading scores are color coded to reflect positive (red) or negative (blue) loading. Most regions except the cingulate (italicized) loaded bilaterally onto the PCs, although strength of loading may differ between left and right.
Table S3.2	PC1 volumes differ according to CSF E2 tertiles.
Table S3.3	PC7 volumes differ according to CSF E2 tertiles.
Table S3.4	PC2 volumes differ according to CSF E1 tertiles.

### Sheet: 3.1 PCA
	PC1	PC2	PC3	PC4	PC5	PC6	PC7	PC8
Right precentral	0.789039	0.0796812	-0.049095	0.210482	0.291745	0.033873	-0.0235652	0.0422951
Left precentral	0.763973	0.166136	0.231807	0.147532	-0.00100078	0.0620001	0.0216011	0.0520855
Left paracentral	0.733515	0.20864	0.0604989	0.181387	0.231313	0.134902	0.0280138	0.221105
Right supramarginal	0.713135	0.236227	0.0695879	0.173424	0.181774	0.0679146	-0.153205	-0.00598719
Right superior parietal	0.642031	-0.188532	0.0784564	0.238936	0.324603	0.0751651	-0.0418199	0.383185
Right precuneus	0.631513	0.108719	0.124122	0.374156	0.317983	0.113928	0.0878066	0.280412
Left superior parietal	0.600447	0.0279338	0.288925	0.344866	0.00545428	0.302404	0.11924	0.316623
Right postcentral	0.59989	0.211864	0.0869308	0.291596	0.0890545	0.415687	0.0726654	-0.0723574
Left postcentral	0.565549	0.284995	0.261584	0.220651	-0.0594014	0.427429	0.107826	-0.0850018
Right posterior cingulate	0.554228	0.445492	0.0318175	-0.00600428	0.0760185	0.132913	0.347925	0.129769
Right paracentral	0.531114	0.432834	0.0839504	0.233565	0.31171	0.0481407	0.00784664	0.0427585
Left precuneus	0.506526	0.230392	0.329942	0.322653	0.155697	0.299582	0.109837	0.127911
Left supramarginal	0.500776	0.242354	0.336254	0.149245	-0.0348493	0.134244	0.0132943	0.11095
Left superior frontal	0.46509	0.392982	0.440175	0.0255151	0.231264	0.0714316	0.166556	0.250474
Left lateral orbitofrontal	0.440481	0.386599	0.362201	0.0986419	0.363246	0.0905849	0.0311287	0.388424
Right caudal anterior cingulate	0.43633	0.257061	0.27487	0.169295	-0.24689	-0.032243	0.415288	-0.0594492
Left middle temporal	0.392894	0.315507	0.366432	0.107736	0.377892	0.329627	0.0220477	0.123064
Left pars triangularis	0.0689998	0.705959	0.146771	-0.00049241	0.150518	-0.118765	-0.00893029	0.132608
Right superior temporal	0.321937	0.668626	0.249556	0.118661	0.178854	0.244	-0.0545564	0.0791577
Left superior temporal	0.253713	0.668384	0.359853	-0.0738633	0.233623	0.125415	-0.0429489	0.0384767
Left superior temporal	0.359136	0.653008	0.0889376	0.174204	-0.0975239	0.0622611	0.113201	0.221443
Right pars triangularis	0.0438986	0.626151	0.516129	0.0816106	-0.00720053	0.143978	0.0104503	0.230426
Right transverse temporal	0.506681	0.623005	0.0705416	0.137445	-0.160106	0.19574	-0.0244177	0.0752771
Left fusiform	0.0579352	0.614255	0.10755	0.266841	0.24843	0.186486	0.263116	0.0671927
Right fusiform	0.136666	0.60904	0.248116	0.200861	0.223371	0.103177	0.310427	0.0330121
Left bank of STS	0.169638	0.566401	0.0267714	0.0757142	0.27832	0.362728	-0.00829251	0.0684484
Left pars opercularis	0.235267	0.538385	0.289155	0.311022	0.291784	0.109657	0.0159617	0.0559797
Right lateral orbitofrontal	0.317121	0.480555	0.171495	0.269718	0.415458	0.134946	0.0381722	0.39516
Right lateral occipital	0.155235	0.463764	0.216484	0.386417	0.0305983	0.325289	0.267737	0.327982
Right temporal pole	-0.124155	-0.00223584	0.652725	0.166961	0.0215424	0.0169808	0.337243	0.0290678
Right pars opercularis	0.274737	0.423049	0.617896	0.112852	0.0185283	0.247781	0.105454	-0.0733081
Left medial orbitofrontal	0.303317	0.186841	0.606322	0.163457	0.0474289	0.147556	-0.0340112	0.103096
Right inferior temporal	0.203094	0.224814	0.558199	-0.0201028	0.190947	0.179274	0.331866	0.314832
Right frontal pole	0.139401	0.0790085	0.544384	0.0579783	-0.00473313	0.51657	-0.192912	-0.00759859
Right rostral middle frontal	-0.00480192	0.376371	0.531464	0.0560134	0.00585192	0.299663	0.247492	0.434608
Right medial orbitofrontal	0.213688	0.218089	0.521155	0.199105	0.310274	0.223941	-0.0102313	0.159929
Right insula	0.413612	0.426909	0.496756	0.112307	0.248017	0.146947	-0.189732	0.0665589
Right superior frontal	0.299806	0.438542	0.490079	0.0588883	0.251234	0.285179	-0.0322505	0.214594
Right rostral anterior cingulate	0.141381	0.182579	0.484831	0.0280927	0.362609	-0.102135	0.227331	0.0470485
Left isthmus cingulate	0.19708	0.305915	0.482769	0.310213	0.245221	0.162373	0.295027	-0.151998
Left temporal pole	0.0575787	0.101215	0.481907	0.164325	0.317217	-0.105819	0.297413	-0.0475606
Left pericalcarine	0.229554	0.0629522	0.0386421	0.865592	0.0251654	0.0318295	-0.0695088	-0.0332569
Right pericalcarine	0.183012	-0.0234144	0.107775	0.855514	0.0133836	-0.00932878	-0.113379	-0.069316
Left cuneus	0.251165	0.0771354	0.116067	0.816403	0.0965871	0.0573246	0.0306224	0.0757845
Right cuneus	0.204774	0.069396	0.0456716	0.803243	0.0768074	0.089622	-0.0660901	0.0628157
Right lingual	0.100967	0.218622	0.113486	0.730825	0.205134	0.185011	0.0607537	0.0985141
Left lingual	0.109803	0.256469	0.163309	0.644565	0.209053	0.15662	0.185718	0.17025
Right isthmus cingulate	0.41117	0.104324	0.209631	0.486076	0.19123	0.0440498	0.312155	0.020196
Left caudal anterior cingulate	0.0202891	0.0874432	0.045685	0.11301	0.660179	0.0276496	0.0261121	0.138157
Left rostral anterior cingulate	0.148638	0.150845	0.247041	0.173926	0.604016	0.137142	0.0991607	0.0486359
Right inferior parietal	0.281725	0.177401	0.0271556	0.0528452	0.555755	0.47072	0.155992	0.22338
Right caudal middle frontal	0.418135	0.0746425	0.346565	0.236541	0.5006	0.22071	0.116131	-0.0931817
Left caudal middle frontal	0.40446	0.217955	0.153118	0.158985	0.491171	0.14208	0.317961	-0.0401511
Left insula	0.437336	0.41468	0.319463	0.217887	0.448363	0.032457	-0.127521	0.0159594
Left posterior cingulate	0.297114	0.383982	0.0154405	-0.0124411	0.43185	0.15435	0.239428	0.114197
Left inferior parietal	0.364554	0.115533	0.0664817	0.201709	0.243721	0.685731	-0.0287429	0.113477
Right bank of STS	0.281682	0.154781	0.0926101	0.0510228	0.124064	0.642593	0.0820323	-0.10219
Left frontal pole	-0.00714568	-0.0675366	0.258007	0.0783528	0.141827	0.506772	-0.0317299	0.327468
Right middle temporal	0.267936	0.305294	0.297436	0.110486	0.484019	0.484181	-0.0302738	0.24137
Right parahippocampal	-0.122224	0.40712	-0.01368	0.0249999	-0.0207882	0.465959	0.252071	0.0920284
Left lateral occipital	0.226195	0.335553	0.250434	0.25924	-0.00427008	0.465285	0.130108	0.253246
Left entorhinal	0.0549932	0.0323823	0.0139776	-0.00414987	0.264384	-0.0590937	0.8043	0.0175817
Right entorhinal	-0.0822615	-0.0318499	0.218955	-0.125714	-0.0232992	0.080475	0.753196	0.0483697
Left parahippocampal	-0.0642198	0.293206	0.14737	0.0942872	0.0386515	0.357847	0.483594	0.387959
Left inferior temporal	0.278642	0.147736	0.35296	0.124468	0.354914	0.238313	0.386133	0.297433
Right pars orbitalis	0.170818	0.352422	0.0171095	0.0679612	0.300759	0.0164534	0.277604	0.662646
Left pars orbitalis	0.359503	0.326751	0.0452817	0.0234602	0.053612	0.118275	-0.162506	0.610286
Left rostral middle frontal	0.22312	0.437595	0.36136	0.0599529	0.272602	0.123422	0.16657	0.496773

### Sheet: 3.2 PC1, CSF E2
	B (95% CI)	p
Intercept	-0.201 (-1.080, 0.677)	0.648
Age (every 10 yr after 40)	0.014 (-0.311, 0.338)	0.934
Race		0.208
B/AA	Reference
NHW	0.434 (-0.068, 0.935)	0.089
Other	0.510 (-0.587, 1.606)	0.356
CSF E2 tertile		0.076
Undetectable	Reference
Detectable, lower	-0.704 (-1.357, -0.050)	0.035
Detectable, higher	0.239 (-0.570, 1.048)	0.557
Total Intracranial Volume	0.248 (-0.002, 0.498)	0.051

### Sheet: 3.3 PC7, CSF E2
	B (95% CI)	p
Intercept	0.617 (-0.261, 1.496)	0.165
Age (every 10 yr after 40)	-0.186 (-0.511, 0.138)	0.255
Race		0.78
B/AA	Reference
NHW	-0.165 (-0.666, 0.337)	0.513
Other	0.038 (-1.058, 1.135)	0.944
CSF E2 tertile		0.014
Undetectable	Reference
Detectable, lower	0.499 (-0.155, 1.154)	0.132
Detectable, higher	-0.975 (-1.784, -0.166)	0.019
Total Intracranial Volume	0.309 (0.059, 0.559)	0.016

### Sheet: 3.4 PC2, CSF E2 & E1
	B (95% CI)	p
Intercept	1.229 (0.391, 2.066)	0.005
Age (every 10 yr after 40)	-0.343 (-0.649, -0.037)	0.028
Race		0.152
B/AA	Reference
NHW	-0.395 (-0.883, 0.094)	0.111
Other	-0.783 (-1.828, 0.263)	0.139
CSF E1 tertile		0.037
Undetectable	Reference
Detectable, lower	-0.867 (-1.532, -0.202)	0.012
Detectable, higher	-0.277 (-1.042, 0.488)	0.471
Total Intracranial Volume	0.294 (0.053, 0.535)	0.018
